# A comprehensive benchmarking and validation study of cross-trait association methods

**DOI:** 10.1101/2022.09.07.22279671

**Authors:** Sander Lamballais, Gennady V. Roshchupkin, Raymond A. Poot, Steven A. Kushner, M. Arfan Ikram, Hieab H. H. Adams, Henning Tiemeier

**Affiliations:** Department of Clinical Genetics, Erasmus MC University Medical Center, Rotterdam, the Netherlands; Department of Epidemiology, Erasmus MC University Medical Center, Rotterdam, the Netherlands; Department of Radiology and Nuclear Medicine, Erasmus MC University Medical Center, Rotterdam, the Netherlands; Department of Cell Biology, Erasmus MC University Medical Center, Rotterdam, the Netherlands; Department of Psychiatry, Erasmus MC University Medical Center, Rotterdam,the Netherlands; Department of Psychiatry, Columbia University, New York, New York, USA; Department of Human Genetics, Radboud University Medical Center, Nijmegen, the Netherlands; Latin American Brain Health (BrainLat), Universidad Adolfo Ibáñez, Santiago, Chile; Department of Social and Behavioral Science, Harvard TH Chan School of Public Health, Boston, Massachusetts, USA

## Abstract

Cross-trait analyses are a powerful approach for refining our understanding of the genetic architectures underlying complex traits. Although many cross-trait association methods exist, a systematic evaluation of their performance is lacking. We compare true and false positive rates of several other methods using numerical (up to 300 traits) and genotype (up to 4 traits) simulations and introduce a new cross-trait association method, SumRank. For two traits, ConjFDR, SumRank, and GPA showed high true positive rates while maintaining false positive rates below 5%. SumRank and ASSET outperformed other methods for more than two traits. Most other methods had false positive rates well above 5%, with the false positive rates rising with the number of traits. Application of SumRank to eight psychiatric disorders yielded 658 novel loci, tripling the number of known loci. We discuss the differences in performance in cross-trait analyses as well as the risk of inflated false positives.
