## Supplementary Table 1 for "A comprehensive benchmarking and validation study of cross-trait association methods"

### Sheet: Supplementary Table 1
Trait	Abbreviation	PMID	PubMed URL	Year	First author	Cases (N)	Controls (N)	Download page
Anorexia nervosa	AN	31308545	https://pubmed.ncbi.nlm.nih.gov/31308545/	2019	Watson HJ	16992	55525	https://figshare.com/articles/dataset/an2019/14671980
Attention-deficit/hyperactivity disorder	ADHD	30478444	https://pubmed.ncbi.nlm.nih.gov/36702997/	2023	Demontis D	38691	186843	https://figshare.com/articles/dataset/adhd2022/22564390
Autism spectrum disorder	ASD	30804558	https://pubmed.ncbi.nlm.nih.gov/30804558/	2019	Grove J	18382	27969	https://figshare.com/articles/dataset/asd2019/14671989
Bipolar disorder	BD	34002096	https://pubmed.ncbi.nlm.nih.gov/34002096/	2021	Mullins N	41917	371549	https://figshare.com/articles/dataset/PGC3_bipolar_disorder_GWAS_summary_statistics/14102594
Major depressive disorder	MDD	30718901	https://pubmed.ncbi.nlm.nih.gov/30718901/	2019	Howard D	246363	561190	https://datashare.ed.ac.uk/handle/10283/3203
Obsessive-compulsive disorder	OCD	28761083	https://pubmed.ncbi.nlm.nih.gov/28761083/	2018	International Obsessive Compulsive Disorder Foundation Genetics Collaborative	2688	7037	https://figshare.com/articles/dataset/ocd2018/14672103
Schizophrenia	SCZ	35396580	https://pubmed.ncbi.nlm.nih.gov/35396580/	2022	Trubetskoy	74776	101023	https://figshare.com/articles/dataset/scz2022/19426775
Tourette's syndrome	TS	30818990	https://pubmed.ncbi.nlm.nih.gov/30818990/	2019	Yu D	4819	9488	https://figshare.com/articles/dataset/ts2019/14672232
Attention-deficit/hyperactivity disorder	ADHD	36702997
